# Objective and Subjective COVID-19 Vaccine Reactogenicity by Age and Vaccine Manufacturer

**DOI:** 10.1101/2021.04.29.21256255

**Authors:** David M Presby, Emily R Capodilupo

## Abstract

Several vaccines against SARS-CoV-2 have been granted emergency use authorization from the United States Food and Drug Administration and similar regulatory bodies abroad to combat the COVID-19 pandemic. While these vaccines have been shown to be extremely safe, transient side-effects lasting 24-48 hours post-vaccination have been reported. Here we conducted a retrospective analysis of 50977 subscribers to the WHOOP platform (33119 males, 17858 females; total of 65686 unique responses) who received either the AstraZeneca (AZ, n=2093), Janssen/Johnson & Johnson (J&J&J, n=3888), Moderna (n=23776; M1, 14553 first dose; M2, 9223 second dose), or Pfizer/BioNTech (n=35929; P&B1, 22387 first dose; P&B2, 13542 second dose) vaccines using data collected through April 14, 2021. Subjective reactogenicity was assessed using self-reported surveys. Results from these surveys indicated that the odds of self-reporting an adverse event after vaccination depend on gender, age, and manufacturer. Objectively measured cardiovascular (resting heart rate, RHR; heart rate variability, HRV) and sleep (total sleep duration, % light sleep, and % restorative sleep [a combination of REM and slow wave sleep]) metrics were assessed using a wrist-worn biometric device (Whoop Inc, Boston, MA, USA) and compared to the same day of the week, one week prior. Data are presented as a percent change from baseline ± 95% confidence intervals. On the night after vaccination, RHR was higher (AZ: 13.5±0.76%; J&J&J: 16.5±0.64%; M1: 2.86±0.19%; M2: 9.3±0.53%; P&B1: 1.18±0.14%; P&B2: 13.5±0.36%) and HRV (AZ: -21.8±1.47%; J&J&J: - 25.6±1.15%; M1: -4.8±055%; M2: -19.9±1.33%; P&B1: -1.7±0.45%; P&B2: 8.60±1.10%) was lower than baseline levels. As for sleep metrics, total sleep was lower after the AZ and J&J&J vaccines (AZ: -3.7±0.98%; J&J&J: -3.8±0.80%; M1: 0.94±0.32%; M2: 0.14±0.80%; P&B1: 1.10±0.25%; P&B2: 0.35±0.63%); for AZ, J&J&J and the second dose of Moderna and P&B, a greater percentage of sleep post-vaccination came from light sleep (AZ: 9.24±1.22%; J&J&J: 13.8±1.02%; M1: 1.73±0.40%; M2: 8.02±0.99%; P&B1: 0.44±0.31%; P&B2: 2.54±0.74%) and a lower percentage from restorative sleep (AZ: -9.21±1.27%; J&J&J: -12.6±1.00%; M1: 0.16±0.43%; M2: -8.31±1.05%; P&B1: 1.27±0.34%; P&B2: -1.36±0.83%) than the week prior. Across all objective metrics measured, there were general trends that indicated an attenuated response in older populations and a larger response after the second dose for the Pfizer/BioNTech and Moderna vaccines (AstraZeneca second dose not analyzed). Importantly, the effects of the vaccines on cardiovascular and sleep measures were transient and returned to baseline by the second night following vaccination (P > 0.05 or absolute Cohen’s d < 0.25). In summary, these results confirm the previously observed subjective symptomatology trends, and for the first time show that objectively measured cardiovascular and sleep parameters are altered the night after vaccination. Moreover, these results suggest that the response may be different between vaccine manufacturers and may be modified by age and larger after the second dose. This information can be used to inform policy makers and employers considering offering paid time off for vaccination, as well as individuals planning their commitments post-vaccination.
