## Supplemental Table 1 for "Objective and Subjective COVID-19 Vaccine Reactogenicity by Age and Vaccine Manufacturer"

### Sheet: all
Dose	Effect	DFn	DFd	F	p	p<.05	ges
First	manufacturer	2	35131	23.176	8.74e-11	*	0.001
First	Age_bin	3	35131	3.592	0.013	*	0.000263
First	prepost	1	35131	2208.44	0	*	0.009
First	manufacturer:Age_bin	6	35131	2.88	0.008	*	0.000421
First	manufacturer:prepost	2	35131	695.148	8.35e-297	*	0.006
First	Age_bin:prepost	3	35131	86.105	1.66e-55	*	0.001
First	manufacturer:Age_bin:prepost	6	35131	22.853	4.61e-27	*	0.000558
Second or Single	manufacturer	2	24064	103.46	1.82e-45	*	0.007
Second or Single	Age_bin	3	24064	9.681	2.21e-06	*	0.000962
Second or Single	prepost	1	24064	5216.69	0	*	0.042
Second or Single	manufacturer:Age_bin	6	24064	1.806	0.094		0.000359
Second or Single	manufacturer:prepost	2	24064	480.141	3.39e-205	*	0.008
Second or Single	Age_bin:prepost	3	24064	155.396	9.33e-100	*	0.004
Second or Single	manufacturer:Age_bin:prepost	6	24064	11.378	9.66e-13	*	0.000573

### Sheet: by_vac
manufacturer	Dose	Effect	DFn	DFd	F	p	p<.05	ges
AstraZeneca	First	Age_bin	3	1875	3.524	0.014	*	0.004
AstraZeneca	First	prepost	1	1875	1105.41	6.1e-191	*	0.112
AstraZeneca	First	Age_bin:prepost	3	1875	37.581	1.4e-23	*	0.013
Janssen/Johnson & Johnson	Second or Single	Age_bin	3	3555	2.625	0.049	*	0.002
Janssen/Johnson & Johnson	Second or Single	prepost	1	3555	1138.54	9.11e-217	*	0.07
Janssen/Johnson & Johnson	Second or Single	Age_bin:prepost	3	3555	50.269	8.19e-32	*	0.01
Moderna	First	Age_bin	3	13100	4.985	0.002	*	0.000971
Moderna	First	prepost	1	13100	365.789	1.92e-80	*	0.004
Moderna	First	Age_bin:prepost	3	13100	21.187	1.1e-13	*	0.000722
Moderna	Second or Single	Age_bin	3	8362	8.292	1.67e-05	*	0.002
Moderna	Second or Single	prepost	1	8362	3765.42	0	*	0.088
Moderna	Second or Single	Age_bin:prepost	3	8362	63.537	1.3e-40	*	0.005
Pfizer/BioNTech	First	Age_bin	3	20156	11.929	8.43e-08	*	0.002
Pfizer/BioNTech	First	prepost	1	20156	79.106	6.37e-19	*	0.000515
Pfizer/BioNTech	First	Age_bin:prepost	3	20156	9.23	4.26e-06	*	0.00018
Pfizer/BioNTech	Second or Single	Age_bin	3	12147	4.449	0.004	*	0.0009
Pfizer/BioNTech	Second or Single	prepost	1	12147	1306.68	7.45e-272	*	0.019
Pfizer/BioNTech	Second or Single	Age_bin:prepost	3	12147	38.689	7.11e-25	*	0.002

### Sheet: by_age
Age_bin	Dose	Effect	DFn	DFd	F	p	p<.05	ges
18-29	First	manufacturer	2	9242	15.919	1.25e-07	*	0.003
18-29	First	prepost	1	9242	1089.82	5.01e-226	*	0.018
18-29	First	manufacturer:prepost	2	9242	313.017	2.91e-132	*	0.011
18-29	Second or Single	manufacturer	2	5978	64.105	2.84e-28	*	0.016
18-29	Second or Single	prepost	1	5978	4068.01	0	*	0.134
18-29	Second or Single	manufacturer:prepost	2	5978	290.075	5.84e-121	*	0.022
30-39	First	manufacturer	2	13941	19.207	4.68e-09	*	0.002
30-39	First	prepost	1	13941	1116.52	1.46e-235	*	0.011
30-39	First	manufacturer:prepost	2	13941	362.458	3.49e-154	*	0.007
30-39	Second or Single	manufacturer	2	9636	64.341	1.75e-28	*	0.011
30-39	Second or Single	prepost	1	9636	4481.22	0	*	0.086
30-39	Second or Single	manufacturer:prepost	2	9636	344.336	3.62e-145	*	0.014
40-54	First	manufacturer	2	9479	7.905	0.000371	*	0.001
40-54	First	prepost	1	9479	654.222	1.36e-139	*	0.009
40-54	First	manufacturer:prepost	2	9479	226.747	6.43e-97	*	0.006
40-54	Second or Single	manufacturer	2	6509	40.835	2.38e-18	*	0.01
40-54	Second or Single	prepost	1	6509	1944.08	0	*	0.052
40-54	Second or Single	manufacturer:prepost	2	6509	186.182	2.35e-79	*	0.01
55 & older	First	manufacturer	2	2469	0.985	0.374		0.000699
55 & older	First	prepost	1	2469	144.641	2.03e-32	*	0.007
55 & older	First	manufacturer:prepost	2	2469	48.091	3.24e-21	*	0.005
55 & older	Second or Single	manufacturer	2	1941	4.913	0.007	*	0.004
55 & older	Second or Single	prepost	1	1941	221.954	1.31e-47	*	0.019
55 & older	Second or Single	manufacturer:prepost	2	1941	30.747	7.15e-14	*	0.005

### Sheet: by_dose
manufacturer	Effect	DFn	DFd	F	p	p<.05	ges
Moderna	Dose	1	5198	1240	8.23e-244	*	0.022
Moderna	prepost	1	5198	3011.77	0	*	0.058
Moderna	Dose:prepost	1	5198	1584.7	1e-302	*	0.025
Pfizer/BioNTech	Dose	1	7642	457.667	1.16e-98	*	0.005
Pfizer/BioNTech	prepost	1	7642	1126.25	1.86e-230	*	0.013
Pfizer/BioNTech	Dose:prepost	1	7642	716.332	6.43e-151	*	0.007

### Sheet: simple_simple
Age_bin	manufacturer	Dose	Effect	DFn	DFd	F	p	p<.05	ges
18-29	AstraZeneca	First	prepost	1	337	400.9	2.61e-59	*	0.228
18-29	Moderna	First	prepost	1	3409	286.778	7.89e-62	*	0.014
18-29	Pfizer/BioNTech	First	prepost	1	5496	100.06	2.34e-23	*	0.003
18-29	Janssen/Johnson & Johnson	Second or Single	prepost	1	1161	1228.96	3.11e-184	*	0.224
18-29	Moderna	Second or Single	prepost	1	1923	1653.98	1.85e-261	*	0.175
18-29	Pfizer/BioNTech	Second or Single	prepost	1	2894	811.24	1.63e-157	*	0.051
30-39	AstraZeneca	First	prepost	1	577	467.684	2.07e-76	*	0.159
30-39	Moderna	First	prepost	1	5323	259.608	4.59e-57	*	0.007
30-39	Pfizer/BioNTech	First	prepost	1	8041	43.998	3.5e-11	*	0.000722
30-39	Janssen/Johnson & Johnson	Second or Single	prepost	1	1385	1214.2	1.49e-191	*	0.168
30-39	Moderna	Second or Single	prepost	1	3376	2499.16	0	*	0.134
30-39	Pfizer/BioNTech	Second or Single	prepost	1	4875	931.401	2.34e-187	*	0.034
40-54	AstraZeneca	First	prepost	1	749	379.636	1.03e-68	*	0.089
40-54	Moderna	First	prepost	1	3398	85.426	4.13e-20	*	0.003
40-54	Pfizer/BioNTech	First	prepost	1	5332	14.232	0.000163	*	0.000328
40-54	Janssen/Johnson & Johnson	Second or Single	prepost	1	840	485.94	2.48e-85	*	0.1
40-54	Moderna	Second or Single	prepost	1	2278	1219.69	2.18e-214	*	0.099
40-54	Pfizer/BioNTech	Second or Single	prepost	1	3391	409.324	5.06e-86	*	0.02
55 & older	AstraZeneca	First	prepost	1	212	101.794	8.43e-20	*	0.071
55 & older	Moderna	First	prepost	1	970	18.861	1.55e-05	*	0.002
55 & older	Pfizer/BioNTech	First	prepost	1	1287	3.708	0.054		0.000332
55 & older	Janssen/Johnson & Johnson	Second or Single	prepost	1	169	38.851	3.53e-09	*	0.043
55 & older	Moderna	Second or Single	prepost	1	785	255.881	4.61e-50	*	0.058
55 & older	Pfizer/BioNTech	Second or Single	prepost	1	987	62.244	8.02e-15	*	0.01
