## Supplemental Table 2 for "Objective and Subjective COVID-19 Vaccine Reactogenicity by Age and Vaccine Manufacturer"

### Sheet: all
Dose	Effect	DFn	DFd	F	p	p<.05	ges
First	manufacturer	2	34148	4.566	0.01	*	0.000226
First	Age_bin	3	34148	883.002	0	*	0.062
First	prepost	1	34148	848.21	3.21e-184	*	0.004
First	manufacturer:Age_bin	6	34148	0.238	0.964		3.54e-05
First	manufacturer:prepost	2	34148	242.237	3.44e-105	*	0.002
First	Age_bin:prepost	3	34148	82.276	4.94e-53	*	0.001
First	manufacturer:Age_bin:prepost	6	34148	20.788	1.84e-24	*	0.000561
Second or Single	manufacturer	2	23263	25.189	1.18e-11	*	0.002
Second or Single	Age_bin	3	23263	1005.27	0	*	0.094
Second or Single	prepost	1	23263	1926.97	0	*	0.017
Second or Single	manufacturer:Age_bin	6	23263	3.283	0.003	*	0.000674
Second or Single	manufacturer:prepost	2	23263	142.592	2.82e-62	*	0.002
Second or Single	Age_bin:prepost	3	23263	214.716	2.13e-137	*	0.006
Second or Single	manufacturer:Age_bin:prepost	6	23263	12.231	8.69e-14	*	0.000643

### Sheet: by_vac
manufacturer	Dose	Effect	DFn	DFd	F	p	p<.05	ges
AstraZeneca	First	Age_bin	3	1839	148.996	1.98e-86	*	0.161
AstraZeneca	First	prepost	1	1839	574.166	1.19e-110	*	0.061
AstraZeneca	First	Age_bin:prepost	3	1839	46.459	6.14e-29	*	0.016
Janssen/Johnson & Johnson	Second or Single	Age_bin	3	3478	176.414	1.81e-106	*	0.104
Janssen/Johnson & Johnson	Second or Single	prepost	1	3478	415.84	2.09e-87	*	0.027
Janssen/Johnson & Johnson	Second or Single	Age_bin:prepost	3	3478	60.573	3.63e-38	*	0.012
Moderna	First	Age_bin	3	12671	840.162	0	*	0.143
Moderna	First	prepost	1	12671	135.492	3.71e-31	*	0.002
Moderna	First	Age_bin:prepost	3	12671	30.18	1.96e-19	*	0.001
Moderna	Second or Single	Age_bin	3	8032	441.473	1.68e-265	*	0.113
Moderna	Second or Single	prepost	1	8032	1406.11	9.92e-284	*	0.038
Moderna	Second or Single	Age_bin:prepost	3	8032	99.476	3.2e-63	*	0.008
Pfizer/BioNTech	First	Age_bin	3	19638	1310.16	0	*	0.146
Pfizer/BioNTech	First	prepost	1	19638	51.09	9.13e-13	*	0.00038
Pfizer/BioNTech	First	Age_bin:prepost	3	19638	9.857	1.72e-06	*	0.00022
Pfizer/BioNTech	Second or Single	Age_bin	3	11753	740.098	0	*	0.134
Pfizer/BioNTech	Second or Single	prepost	1	11753	525.405	8.65e-114	*	0.008
Pfizer/BioNTech	Second or Single	Age_bin:prepost	3	11753	57.184	1.09e-36	*	0.003

### Sheet: by_age
Age_bin	Dose	Effect	DFn	DFd	F	p	p<.05	ges
18-29	First	manufacturer	2	9225	1.788	0.167		0.00033
18-29	First	prepost	1	9225	443.28	3.73e-96	*	0.007
18-29	First	manufacturer:prepost	2	9225	107.813	5.2e-47	*	0.003
18-29	Second or Single	manufacturer	2	5947	19.104	5.37e-09	*	0.005
18-29	Second or Single	prepost	1	5947	1827.38	0	*	0.058
18-29	Second or Single	manufacturer:prepost	2	5947	102.661	1.47e-44	*	0.007
30-39	First	manufacturer	2	13594	4.065	0.017	*	0.000505
30-39	First	prepost	1	13594	525.373	4.12e-114	*	0.006
30-39	First	manufacturer:prepost	2	13594	166.26	4.6e-72	*	0.004
30-39	Second or Single	manufacturer	2	9399	20.754	1.02e-09	*	0.003
30-39	Second or Single	prepost	1	9399	1887.2	0	*	0.04
30-39	Second or Single	manufacturer:prepost	2	9399	147.162	1.17e-63	*	0.006
40-54	First	manufacturer	2	9083	3.302	0.037	*	0.000607
40-54	First	prepost	1	9083	251.019	8.67e-56	*	0.005
40-54	First	manufacturer:prepost	2	9083	75.693	2.5e-33	*	0.003
40-54	Second or Single	manufacturer	2	6181	13.566	1.32e-06	*	0.003
40-54	Second or Single	prepost	1	6181	789.631	1.3e-163	*	0.026
40-54	Second or Single	manufacturer:prepost	2	6181	70.658	4.56e-31	*	0.005
55 & older	First	manufacturer	2	2246	0.501	0.606		0.000361
55 & older	First	prepost	1	2246	51.758	8.52e-13	*	0.004
55 & older	First	manufacturer:prepost	2	2246	20.823	1.09e-09	*	0.004
55 & older	Second or Single	manufacturer	2	1736	0.208	0.812		0.000187
55 & older	Second or Single	prepost	1	1736	54.658	2.22e-13	*	0.007
55 & older	Second or Single	manufacturer:prepost	2	1736	5.125	0.006	*	0.001

### Sheet: by_dose
manufacturer	Effect	DFn	DFd	F	p	p<.05	ges
Moderna	Dose	1	4961	489.556	1.57e-103	*	0.008
Moderna	prepost	1	4961	1237.57	3.05e-242	*	0.023
Moderna	Dose:prepost	1	4961	501.008	8.49e-106	*	0.008
Pfizer/BioNTech	Dose	1	7391	177.196	5.71e-40	*	0.002
Pfizer/BioNTech	prepost	1	7391	500.305	2.79e-107	*	0.005
Pfizer/BioNTech	Dose:prepost	1	7391	225.115	3.77e-50	*	0.002

### Sheet: simple_simple
Age_bin	manufacturer	Dose	Effect	DFn	DFd	F	p	p<.05	ges
18-29	AstraZeneca	First	prepost	1	345	212.556	7.57e-38	*	0.108
18-29	Moderna	First	prepost	1	3399	160.323	6.15e-36	*	0.007
18-29	Pfizer/BioNTech	First	prepost	1	5481	61.465	5.38e-15	*	0.002
18-29	Janssen/Johnson & Johnson	Second or Single	prepost	1	1157	551.901	4.23e-100	*	0.106
18-29	Moderna	Second or Single	prepost	1	1907	772.907	4.3e-143	*	0.08
18-29	Pfizer/BioNTech	Second or Single	prepost	1	2883	396.121	1.08e-82	*	0.023
30-39	AstraZeneca	First	prepost	1	576	271.729	2.7e-50	*	0.095
30-39	Moderna	First	prepost	1	5162	114.675	1.76e-26	*	0.004
30-39	Pfizer/BioNTech	First	prepost	1	7856	24.436	7.84e-07	*	0.000456
30-39	Janssen/Johnson & Johnson	Second or Single	prepost	1	1362	580.368	4.14e-107	*	0.086
30-39	Moderna	Second or Single	prepost	1	3282	1065.62	1.15e-202	*	0.068
30-39	Pfizer/BioNTech	Second or Single	prepost	1	4755	358.797	3.36e-77	*	0.014
40-54	AstraZeneca	First	prepost	1	721	177.189	2.63e-36	*	0.048
40-54	Moderna	First	prepost	1	3240	29.205	6.98e-08	*	0.001
40-54	Pfizer/BioNTech	First	prepost	1	5122	14.684	0.000129	*	0.000455
40-54	Janssen/Johnson & Johnson	Second or Single	prepost	1	806	240.076	1.37e-47	*	0.06
40-54	Moderna	Second or Single	prepost	1	2142	474.05	4.12e-95	*	0.051
40-54	Pfizer/BioNTech	Second or Single	prepost	1	3233	152.238	3.27e-34	*	0.009
55 & older	AstraZeneca	First	prepost	1	197	50.279	2.33e-11	*	0.052
55 & older	Moderna	First	prepost	1	870	0.745	0.388		0.000176
55 & older	Pfizer/BioNTech	First	prepost	1	1179	3.427	0.064		0.000513
55 & older	Janssen/Johnson & Johnson	Second or Single	prepost	1	153	7.454	0.007	*	0.009
55 & older	Moderna	Second or Single	prepost	1	701	66.85	1.37e-15	*	0.022
55 & older	Pfizer/BioNTech	Second or Single	prepost	1	882	26.645	3.02e-07	*	0.006
