## Supplemental Table 3 for "Objective and Subjective COVID-19 Vaccine Reactogenicity by Age and Vaccine Manufacturer"

Age_bin,Gender,manufacturer,Dose,.y.,group1,group2,n1,n2,p,p.signif,padjust,p_adj_sig,effsize,magnitude
18-29,Female,AstraZeneca,First,value,post,pre,101,101,1.42e-12,****,6.816e-11,*,1.0639712849215683,large
18-29,Female,Janssen/Johnson & Johnson,Second or Single,value,post,pre,380,380,4.87e-38,****,2.3376e-36,*,0.98949098921996,large
18-29,Female,Moderna,First,value,post,pre,1319,1319,3.94e-12,****,1.8912e-10,*,0.27147969545925094,small
18-29,Female,Moderna,Second or Single,value,post,pre,826,826,1.1399999999999998e-81,****,5.471999999999999e-80,*,0.9968486923115915,large
18-29,Female,Pfizer/BioNTech,First,value,post,pre,2065,2065,3.97e-4,***,0.019056,*,0.11033377372630251,negligible
18-29,Female,Pfizer/BioNTech,Second or Single,value,post,pre,1225,1225,3.3899999999999995e-35,****,1.6272e-33,*,0.5081729947251522,moderate
30-39,Female,AstraZeneca,First,value,post,pre,164,164,1.14e-11,****,5.472e-10,*,0.7775126291106293,moderate
30-39,Female,Janssen/Johnson & Johnson,Second or Single,value,post,pre,439,439,9.8e-40,****,4.704e-38,*,0.9367890097847623,large
30-39,Female,Moderna,First,value,post,pre,1801,1801,2.46e-10,****,1.1807999999999999e-8,*,0.2115345842724621,small
30-39,Female,Moderna,Second or Single,value,post,pre,1249,1249,2.46e-97,****,1.1808e-95,*,0.8760842496943647,large
30-39,Female,Pfizer/BioNTech,First,value,post,pre,2820,2820,0.0204,*,0.9792000000000001,ns,0.06177397058769904,negligible
30-39,Female,Pfizer/BioNTech,Second or Single,value,post,pre,1815,1815,7.079999999999999e-45,****,3.3984e-43,*,0.4730505282675848,small
40-54,Female,AstraZeneca,First,value,post,pre,182,182,1.03e-10,****,4.944e-9,*,0.6979513418268342,moderate
40-54,Female,Janssen/Johnson & Johnson,Second or Single,value,post,pre,274,274,4.85e-18,****,2.3279999999999996e-16,*,0.7661043116071091,moderate
40-54,Female,Moderna,First,value,post,pre,1124,1124,0.00772,**,0.37056,ns,0.11247345187764943,negligible
40-54,Female,Moderna,Second or Single,value,post,pre,795,795,9.89e-44,****,4.7472e-42,*,0.7173000107803639,moderate
40-54,Female,Pfizer/BioNTech,First,value,post,pre,1727,1727,0.142,ns,1,ns,0.05001264436574676,negligible
40-54,Female,Pfizer/BioNTech,Second or Single,value,post,pre,1193,1193,2.33e-15,****,1.1184e-13,*,0.3265587844388518,small
55 & older,Female,AstraZeneca,First,value,post,pre,45,45,6.82e-4,***,0.032736,*,0.7424410718620514,moderate
55 & older,Female,Janssen/Johnson & Johnson,Second or Single,value,post,pre,52,52,0.0183,*,0.8784000000000001,ns,0.4701513528903546,small
55 & older,Female,Moderna,First,value,post,pre,279,279,0.352,ns,1,ns,0.07889119705641656,negligible
55 & older,Female,Moderna,Second or Single,value,post,pre,257,257,6.63e-12,****,3.1824e-10,*,0.620171012786891,moderate
55 & older,Female,Pfizer/BioNTech,First,value,post,pre,377,377,0.694,ns,1,ns,0.028658067651352856,negligible
55 & older,Female,Pfizer/BioNTech,Second or Single,value,post,pre,295,295,8.43e-4,***,0.040464,*,0.2762966007018601,small
18-29,Male,AstraZeneca,First,value,post,pre,237,237,4.309999999999999e-31,****,2.0687999999999999e-29,*,1.1465022796006374,large
18-29,Male,Janssen/Johnson & Johnson,Second or Single,value,post,pre,782,782,3.219999999999999e-98,****,1.5455999999999997e-96,*,1.1438907853644704,large
18-29,Male,Moderna,First,value,post,pre,2091,2091,2.15e-14,****,1.032e-12,*,0.23715960140635378,small
18-29,Male,Moderna,Second or Single,value,post,pre,1098,1098,4.979999999999999e-92,****,2.3903999999999996e-90,*,0.9111020471618047,large
18-29,Male,Pfizer/BioNTech,First,value,post,pre,3432,3432,2.3e-5,****,0.001104,*,0.10227355497154093,negligible
18-29,Male,Pfizer/BioNTech,Second or Single,value,post,pre,1670,1670,4.51e-39,****,2.1648e-37,*,0.4584080760266729,small
30-39,Male,AstraZeneca,First,value,post,pre,414,414,3.32e-36,****,1.5936e-34,*,0.9170008739626273,large
30-39,Male,Janssen/Johnson & Johnson,Second or Single,value,post,pre,947,947,1.32e-78,****,6.336e-77,*,0.904505096095746,large
30-39,Male,Moderna,First,value,post,pre,3523,3523,1.5e-10,****,7.2e-9,*,0.15283363133017033,negligible
30-39,Male,Moderna,Second or Single,value,post,pre,2129,2128,4.2499999999999986e-130,****,2.0399999999999994e-128,*,0.7704707510578697,moderate
30-39,Male,Pfizer/BioNTech,First,value,post,pre,5222,5222,0.00831,**,0.39888,ns,0.05166047283714644,negligible
30-39,Male,Pfizer/BioNTech,Second or Single,value,post,pre,3061,3062,2.45e-39,****,1.1759999999999999e-37,*,0.33778165892955114,small
40-54,Male,AstraZeneca,First,value,post,pre,568,568,1.4599999999999999e-24,****,7.008e-23,*,0.6214564352204475,moderate
40-54,Male,Janssen/Johnson & Johnson,Second or Single,value,post,pre,567,567,4.07e-25,****,1.9536e-23,*,0.6298515507831465,moderate
40-54,Male,Moderna,First,value,post,pre,2275,2275,5.89e-5,****,0.0028272,*,0.11921769793832321,negligible
40-54,Male,Moderna,Second or Single,value,post,pre,1484,1484,2.4399999999999994e-66,****,1.1711999999999996e-64,*,0.6477620927868706,moderate
40-54,Male,Pfizer/BioNTech,First,value,post,pre,3606,3606,0.199,ns,1,ns,0.030235608332900336,negligible
40-54,Male,Pfizer/BioNTech,Second or Single,value,post,pre,2199,2199,1.28e-18,****,6.143999999999999e-17,*,0.2667997827344348,small
55 & older,Male,AstraZeneca,First,value,post,pre,168,168,2.98e-6,****,1.4303999999999999e-4,*,0.5186277625482465,moderate
55 & older,Male,Janssen/Johnson & Johnson,Second or Single,value,post,pre,118,118,0.00204,**,0.09792000000000001,ns,0.4061010240911024,small
55 & older,Male,Moderna,First,value,post,pre,692,692,0.0418,*,1,ns,0.10950832186686595,negligible
55 & older,Male,Moderna,Second or Single,value,post,pre,529,529,1.16e-12,****,5.5679999999999995e-11,*,0.4426068651028015,small
55 & older,Male,Pfizer/BioNTech,First,value,post,pre,911,911,0.391,ns,1,ns,0.0402119833702794,negligible
55 & older,Male,Pfizer/BioNTech,Second or Single,value,post,pre,693,693,0.00166,**,0.07968,ns,0.16929436728421568,negligible
