## Supplemental Table 4 for "Objective and Subjective COVID-19 Vaccine Reactogenicity by Age and Vaccine Manufacturer"

Age_bin,Gender,manufacturer,Dose,.y.,group1,group2,n1,n2,p,p.signif,padjust,p_adj_sig,effsize,magnitude
18-29,Female,AstraZeneca,First,value,post,pre,101,101,0.761,ns,1,ns,0.042844215481366556,negligible
18-29,Female,Janssen/Johnson & Johnson,Second or Single,value,post,pre,378,378,0.0639,ns,1,ns,-0.13495225795699634,negligible
18-29,Female,Moderna,First,value,post,pre,1328,1328,0.00746,**,0.35807999999999995,ns,0.10391597700311943,negligible
18-29,Female,Moderna,Second or Single,value,post,pre,829,829,0.0458,*,1,ns,0.09819494246151457,negligible
18-29,Female,Pfizer/BioNTech,First,value,post,pre,2068,2068,0.509,ns,1,ns,0.020544566018703133,negligible
18-29,Female,Pfizer/BioNTech,Second or Single,value,post,pre,1216,1216,0.921,ns,1,ns,0.004002729976796604,negligible
30-39,Female,AstraZeneca,First,value,post,pre,169,169,0.143,ns,1,ns,-0.15958584157914024,negligible
30-39,Female,Janssen/Johnson & Johnson,Second or Single,value,post,pre,429,429,0.0337,*,1,ns,-0.1452393613251754,negligible
30-39,Female,Moderna,First,value,post,pre,1805,1805,0.00107,**,0.05136,ns,0.10895959218058224,negligible
30-39,Female,Moderna,Second or Single,value,post,pre,1244,1244,0.0124,*,0.5952,ns,0.10029804871117402,negligible
30-39,Female,Pfizer/BioNTech,First,value,post,pre,2800,2800,0.608,ns,1,ns,0.013714843364024424,negligible
30-39,Female,Pfizer/BioNTech,Second or Single,value,post,pre,1803,1803,0.456,ns,1,ns,-0.024823383777677628,negligible
40-54,Female,AstraZeneca,First,value,post,pre,179,179,0.225,ns,1,ns,-0.12836008020241393,negligible
40-54,Female,Janssen/Johnson & Johnson,Second or Single,value,post,pre,275,275,0.546,ns,1,ns,-0.05147354242016548,negligible
40-54,Female,Moderna,First,value,post,pre,1127,1127,0.0596,ns,1,ns,0.07939212845556533,negligible
40-54,Female,Moderna,Second or Single,value,post,pre,784,784,0.0497,*,1,ns,0.09917874801499205,negligible
40-54,Female,Pfizer/BioNTech,First,value,post,pre,1757,1757,0.379,ns,1,ns,0.02971063554164072,negligible
40-54,Female,Pfizer/BioNTech,Second or Single,value,post,pre,1188,1188,0.802,ns,1,ns,-0.01029348854661666,negligible
55 & older,Female,AstraZeneca,First,value,post,pre,46,46,0.496,ns,1,ns,-0.14243586822186285,negligible
55 & older,Female,Janssen/Johnson & Johnson,Second or Single,value,post,pre,50,50,0.479,ns,1,ns,0.1422666940876875,negligible
55 & older,Female,Moderna,First,value,post,pre,278,278,0.304,ns,1,ns,0.08733781712864899,negligible
55 & older,Female,Moderna,Second or Single,value,post,pre,262,262,0.00282,**,0.13536,ns,0.2622117683168507,small
55 & older,Female,Pfizer/BioNTech,First,value,post,pre,382,382,0.886,ns,1,ns,-0.010346724612407748,negligible
55 & older,Female,Pfizer/BioNTech,Second or Single,value,post,pre,296,296,0.293,ns,1,ns,0.08646725639894552,negligible
18-29,Male,AstraZeneca,First,value,post,pre,242,242,0.363,ns,1,ns,0.08271195703621634,negligible
18-29,Male,Janssen/Johnson & Johnson,Second or Single,value,post,pre,773,773,0.443,ns,1,ns,0.03904165861048972,negligible
18-29,Male,Moderna,First,value,post,pre,2086,2086,8.46e-17,****,4.0608e-15,*,0.25885437165141295,small
18-29,Male,Moderna,Second or Single,value,post,pre,1101,1101,1.39e-7,****,6.672e-6,*,0.2251827507343492,small
18-29,Male,Pfizer/BioNTech,First,value,post,pre,3385,3385,0.00238,**,0.11424000000000001,ns,0.07388357078199433,negligible
18-29,Male,Pfizer/BioNTech,Second or Single,value,post,pre,1655,1655,0.129,ns,1,ns,0.05273268792975454,negligible
30-39,Male,AstraZeneca,First,value,post,pre,410,410,0.057,ns,1,ns,0.13312270796228534,negligible
30-39,Male,Janssen/Johnson & Johnson,Second or Single,value,post,pre,936,936,0.978,ns,1,ns,-0.001292201416155793,negligible
30-39,Male,Moderna,First,value,post,pre,3521,3521,8.05e-20,****,3.8640000000000004e-18,*,0.21782821670221278,small
30-39,Male,Moderna,Second or Single,value,post,pre,2125,2124,1.91e-15,****,9.168e-14,*,0.2447524689416187,small
30-39,Male,Pfizer/BioNTech,First,value,post,pre,5213,5213,0.011,*,0.528,ns,0.049833541733910774,negligible
30-39,Male,Pfizer/BioNTech,Second or Single,value,post,pre,3061,3062,3.08e-5,****,0.0014784000000000002,*,0.10659389980909616,negligible
40-54,Male,AstraZeneca,First,value,post,pre,576,576,0.206,ns,1,ns,0.07459839579819318,negligible
40-54,Male,Janssen/Johnson & Johnson,Second or Single,value,post,pre,569,569,0.807,ns,1,ns,0.014476669096480542,negligible
40-54,Male,Moderna,First,value,post,pre,2282,2282,6.32e-9,****,3.0336e-7,*,0.1722739823152108,negligible
40-54,Male,Moderna,Second or Single,value,post,pre,1469,1469,3.66e-12,****,1.7568e-10,*,0.25750687566954084,small
40-54,Male,Pfizer/BioNTech,First,value,post,pre,3605,3605,0.253,ns,1,ns,0.02693476625689497,negligible
40-54,Male,Pfizer/BioNTech,Second or Single,value,post,pre,2205,2205,0.0021,**,0.1008,ns,0.09270481962161195,negligible
55 & older,Male,AstraZeneca,First,value,post,pre,168,168,0.469,ns,1,ns,0.07906369032133442,negligible
55 & older,Male,Janssen/Johnson & Johnson,Second or Single,value,post,pre,117,117,0.291,ns,1,ns,0.13826965083820722,negligible
55 & older,Male,Moderna,First,value,post,pre,686,686,0.0222,*,1,ns,0.12358399403049225,negligible
55 & older,Male,Moderna,Second or Single,value,post,pre,521,521,8.48e-6,****,4.0704e-4,*,0.27726348739606277,small
55 & older,Male,Pfizer/BioNTech,First,value,post,pre,898,898,0.353,ns,1,ns,0.043850705021817225,negligible
55 & older,Male,Pfizer/BioNTech,Second or Single,value,post,pre,695,695,0.264,ns,1,ns,0.05999628999833101,negligible
