## Supplemental Table 5 for "Objective and Subjective COVID-19 Vaccine Reactogenicity by Age and Vaccine Manufacturer"

Age_bin,Gender,manufacturer,Dose,.y.,group1,group2,n1,n2,p,p.signif,padjust,p_adj_sig,effsize,magnitude
18-29,Female,AstraZeneca,First,value,post,pre,100,100,7.2e-6,****,3.456e-4,*,-0.6520060065132678,moderate
18-29,Female,Janssen/Johnson & Johnson,Second or Single,value,post,pre,373,373,9.15e-16,****,4.3920000000000004e-14,*,-0.6017859926961985,moderate
18-29,Female,Moderna,First,value,post,pre,1301,1301,6.13e-7,****,2.9424e-5,*,-0.1960181083607939,negligible
18-29,Female,Moderna,Second or Single,value,post,pre,809,809,8.55e-36,****,4.1040000000000005e-34,*,-0.6363711053764544,moderate
18-29,Female,Pfizer/BioNTech,First,value,post,pre,2048,2048,0.00944,**,0.45312,ns,-0.08114981440451503,negligible
18-29,Female,Pfizer/BioNTech,Second or Single,value,post,pre,1217,1217,3.09e-18,****,1.4832e-16,*,-0.3558170235496397,small
30-39,Female,AstraZeneca,First,value,post,pre,161,161,9.53e-7,****,4.5744e-5,*,-0.5571094935045782,moderate
30-39,Female,Janssen/Johnson & Johnson,Second or Single,value,post,pre,433,433,1.56e-16,****,7.488e-15,*,-0.5722209602751538,moderate
30-39,Female,Moderna,First,value,post,pre,1746,1746,5.16e-6,****,2.4768e-4,*,-0.15450929091484267,negligible
30-39,Female,Moderna,Second or Single,value,post,pre,1215,1215,5.069999999999999e-47,****,2.4335999999999995e-45,*,-0.5970619730769798,moderate
30-39,Female,Pfizer/BioNTech,First,value,post,pre,2740,2740,0.0717,ns,1,ns,-0.04866759432354302,negligible
30-39,Female,Pfizer/BioNTech,Second or Single,value,post,pre,1772,1772,3.08e-16,****,1.4784e-14,*,-0.2758059602333314,small
40-54,Female,AstraZeneca,First,value,post,pre,177,177,1.39e-7,****,6.672e-6,*,-0.5714025726114169,moderate
40-54,Female,Janssen/Johnson & Johnson,Second or Single,value,post,pre,263,263,6.95e-7,****,3.336e-5,*,-0.4381092758702575,small
40-54,Female,Moderna,First,value,post,pre,1076,1076,0.199,ns,1,ns,-0.05537078535776694,negligible
40-54,Female,Moderna,Second or Single,value,post,pre,749,749,7.249999999999999e-23,****,3.48e-21,*,-0.5171377195662432,moderate
40-54,Female,Pfizer/BioNTech,First,value,post,pre,1650,1650,0.447,ns,1,ns,-0.026505382469808495,negligible
40-54,Female,Pfizer/BioNTech,Second or Single,value,post,pre,1135,1135,1.6e-6,****,7.68e-5,*,-0.2019407041038215,small
55 & older,Female,AstraZeneca,First,value,post,pre,44,44,0.00978,**,0.46944,ns,-0.5633834139693655,moderate
55 & older,Female,Janssen/Johnson & Johnson,Second or Single,value,post,pre,44,44,0.462,ns,1,ns,-0.1576391954931921,negligible
55 & older,Female,Moderna,First,value,post,pre,254,254,0.578,ns,1,ns,-0.0494326737082039,negligible
55 & older,Female,Moderna,Second or Single,value,post,pre,235,235,4.96e-4,***,0.023808000000000003,*,-0.3235643075734296,small
55 & older,Female,Pfizer/BioNTech,First,value,post,pre,350,350,0.141,ns,1,ns,-0.11139887271104,negligible
55 & older,Female,Pfizer/BioNTech,Second or Single,value,post,pre,271,271,0.048,*,1,ns,-0.17026094835102815,negligible
18-29,Male,AstraZeneca,First,value,post,pre,246,246,2.22e-14,****,1.0656e-12,*,-0.7100303226053911,moderate
18-29,Male,Janssen/Johnson & Johnson,Second or Single,value,post,pre,785,785,1.03e-44,****,4.944e-43,*,-0.7310932047266002,moderate
18-29,Male,Moderna,First,value,post,pre,2099,2099,4.66e-7,****,2.2368e-5,*,-0.15581436220869407,negligible
18-29,Male,Moderna,Second or Single,value,post,pre,1099,1099,3.03e-38,****,1.4544e-36,*,-0.5623388803486222,moderate
18-29,Male,Pfizer/BioNTech,First,value,post,pre,3434,3434,0.00109,**,0.052320000000000005,ns,-0.078833953916683,negligible
18-29,Male,Pfizer/BioNTech,Second or Single,value,post,pre,1667,1667,8.6e-15,****,4.1279999999999997e-13,*,-0.2699692893912738,small
30-39,Male,AstraZeneca,First,value,post,pre,416,416,4.5e-22,****,2.16e-20,*,-0.6892128773231313,moderate
30-39,Male,Janssen/Johnson & Johnson,Second or Single,value,post,pre,930,930,1.96e-40,****,9.407999999999998e-39,*,-0.6324541314817801,moderate
30-39,Male,Moderna,First,value,post,pre,3417,3417,2.85e-5,****,0.001368,*,-0.10131712391961223,negligible
30-39,Male,Moderna,Second or Single,value,post,pre,2069,2068,8.96e-59,****,4.3008000000000004e-57,*,-0.5107047059646211,moderate
30-39,Male,Pfizer/BioNTech,First,value,post,pre,5117,5117,0.0451,*,1,ns,-0.039616604622447926,negligible
30-39,Male,Pfizer/BioNTech,Second or Single,value,post,pre,2984,2985,5.73e-17,****,2.7504e-15,*,-0.2173376163548856,small
40-54,Male,AstraZeneca,First,value,post,pre,545,545,1.96e-11,****,9.407999999999999e-10,*,-0.41075460401622205,small
40-54,Male,Janssen/Johnson & Johnson,Second or Single,value,post,pre,544,544,1.06e-18,****,5.088e-17,*,-0.5451826799878685,moderate
40-54,Male,Moderna,First,value,post,pre,2165,2165,0.00387,**,0.18576,ns,-0.08783237808498907,negligible
40-54,Male,Moderna,Second or Single,value,post,pre,1394,1394,5.7399999999999995e-30,****,2.7552e-28,*,-0.4358469933150776,small
40-54,Male,Pfizer/BioNTech,First,value,post,pre,3473,3473,0.0357,*,1,ns,-0.050405843284121545,negligible
40-54,Male,Pfizer/BioNTech,Second or Single,value,post,pre,2099,2099,2.48e-9,****,1.1904000000000001e-7,*,-0.1844678861040208,negligible
55 & older,Male,AstraZeneca,First,value,post,pre,154,154,1.44e-4,***,0.006912,*,-0.4387396031684403,small
55 & older,Male,Janssen/Johnson & Johnson,Second or Single,value,post,pre,110,110,0.123,ns,1,ns,-0.20883066935946482,small
55 & older,Male,Moderna,First,value,post,pre,617,617,0.772,ns,1,ns,-0.016523973368559857,negligible
55 & older,Male,Moderna,Second or Single,value,post,pre,467,467,1.43e-5,****,6.864e-4,*,-0.2854953962999263,small
55 & older,Male,Pfizer/BioNTech,First,value,post,pre,830,830,0.732,ns,1,ns,-0.016792104402352886,negligible
55 & older,Male,Pfizer/BioNTech,Second or Single,value,post,pre,612,612,0.00663,**,0.31823999999999997,ns,-0.1554539923864951,negligible
