## Supplemental Table 6 for "Objective and Subjective COVID-19 Vaccine Reactogenicity by Age and Vaccine Manufacturer"

### Sheet: all
Dose	Effect	DFn	DFd	F	p	p<.05	ges
First	manufacturer	2	33401	37.214	7.18e-17	*	0.001
First	Age_bin	3	33401	19.623	1.05e-12	*	0.001
First	prepost	1	33401	67.849	1.83e-16	*	0.000691
First	manufacturer:Age_bin	6	33401	5.58	8.52e-06	*	0.000661
First	manufacturer:prepost	2	33401	90.749	4.95e-40	*	0.002
First	Age_bin:prepost	3	33401	7.07	9.54e-05	*	0.000216
First	manufacturer:Age_bin:prepost	6	33401	5.614	7.79e-06	*	0.000343
Second or Single	manufacturer	2	22758	30.25	7.59e-14	*	0.002
Second or Single	Age_bin	3	22758	6.875	0.000126	*	0.000556
Second or Single	prepost	1	22758	141.591	1.49e-32	*	0.002
Second or Single	manufacturer:Age_bin	6	22758	2.718	0.012	*	0.00044
Second or Single	manufacturer:prepost	2	22758	40.254	3.54e-18	*	0.001
Second or Single	Age_bin:prepost	3	22758	16.642	8.5e-11	*	0.000846
Second or Single	manufacturer:Age_bin:prepost	6	22758	4.034	0.000481	*	0.00041

### Sheet: by_vac
manufacturer	Dose	Effect	DFn	DFd	F	p	p<.05	ges
AstraZeneca	First	Age_bin	3	1791	1.874	0.132		0.002
AstraZeneca	First	prepost	1	1791	98.49	1.24e-22	*	0.02
AstraZeneca	First	Age_bin:prepost	3	1791	6.998	0.000112	*	0.004
Janssen/Johnson & Johnson	Second or Single	Age_bin	3	3434	0.9	0.44		0.000458
Janssen/Johnson & Johnson	Second or Single	prepost	1	3434	72.178	2.89e-17	*	0.009
Janssen/Johnson & Johnson	Second or Single	Age_bin:prepost	3	3434	7.283	7.23e-05	*	0.003
Moderna	First	Age_bin	3	12417	44.993	6.54e-29	*	0.007
Moderna	First	prepost	1	12417	5.878	0.015	*	0.000162
Moderna	First	Age_bin:prepost	3	12417	0.308	0.819		2.56e-05
Moderna	Second or Single	Age_bin	3	7880	9.343	3.66e-06	*	0.002
Moderna	Second or Single	prepost	1	7880	64.665	1.02e-15	*	0.003
Moderna	Second or Single	Age_bin:prepost	3	7880	9.005	5.98e-06	*	0.001
Pfizer/BioNTech	First	Age_bin	3	19193	58.22	1.85e-37	*	0.006
Pfizer/BioNTech	First	prepost	1	19193	32.24	1.38e-08	*	0.00056
Pfizer/BioNTech	First	Age_bin:prepost	3	19193	0.231	0.875		1.2e-05
Pfizer/BioNTech	Second or Single	Age_bin	3	11444	16.63	8.88e-11	*	0.003
Pfizer/BioNTech	Second or Single	prepost	1	11444	1.289	0.256		4e-05
Pfizer/BioNTech	Second or Single	Age_bin:prepost	3	11444	1.182	0.315		0.00011

### Sheet: by_age
Age_bin	Dose	Effect	DFn	DFd	F	p	p<.05	ges
18-29	First	manufacturer	2	8811	23.071	1.02e-10	*	0.003
18-29	First	prepost	1	8811	51.468	7.86e-13	*	0.002
18-29	First	manufacturer:prepost	2	8811	50.254	1.99e-22	*	0.004
18-29	Second or Single	manufacturer	2	5709	26.968	2.2e-12	*	0.005
18-29	Second or Single	prepost	1	5709	172.353	8.23e-39	*	0.012
18-29	Second or Single	manufacturer:prepost	2	5709	40.437	3.65e-18	*	0.006
30-39	First	manufacturer	2	13180	30.928	3.98e-14	*	0.003
30-39	First	prepost	1	13180	30.241	3.89e-08	*	0.000793
30-39	First	manufacturer:prepost	2	13180	38.83	1.53e-17	*	0.002
30-39	Second or Single	manufacturer	2	9072	23.377	7.47e-11	*	0.003
30-39	Second or Single	prepost	1	9072	83.443	7.97e-20	*	0.004
30-39	Second or Single	manufacturer:prepost	2	9072	32.405	9.48e-15	*	0.003
40-54	First	manufacturer	2	9077	2.26	0.104		0.00034
40-54	First	prepost	1	9077	9.7	0.002	*	0.000339
40-54	First	manufacturer:prepost	2	9077	17.989	1.59e-08	*	0.001
40-54	Second or Single	manufacturer	2	6156	12.46	3.98e-06	*	0.003
40-54	Second or Single	prepost	1	6156	30.763	3.04e-08	*	0.002
40-54	Second or Single	manufacturer:prepost	2	6156	13.086	2.13e-06	*	0.002
55 & older	First	manufacturer	2	2333	2.099	0.123		0.001
55 & older	First	prepost	1	2333	3.712	0.054		0.000477
55 & older	First	manufacturer:prepost	2	2333	7.755	0.00044	*	0.002
55 & older	Second or Single	manufacturer	2	1821	2.334	0.097		0.002
55 & older	Second or Single	prepost	1	1821	7.278	0.007	*	0.001
55 & older	Second or Single	manufacturer:prepost	2	1821	1.48	0.228		0.000512

### Sheet: by_dose
manufacturer	Effect	DFn	DFd	F	p	p<.05	ges
Moderna	Dose	1	4864	118.715	2.5e-27	*	0.004
Moderna	prepost	1	4864	30.011	4.51e-08	*	0.001
Moderna	Dose:prepost	1	4864	48.773	3.26e-12	*	0.002
Pfizer/BioNTech	Dose	1	7207	11.538	0.000686	*	0.000267
Pfizer/BioNTech	prepost	1	7207	1.377	0.241		3.38e-05
Pfizer/BioNTech	Dose:prepost	1	7207	5.8	0.016	*	0.000131

### Sheet: simple_simple
Age_bin	manufacturer	Dose	Effect	DFn	DFd	F	p	p<.05	ges
18-29	AstraZeneca	First	prepost	1	330	45.02	8.5e-11	*	0.052
18-29	Moderna	First	prepost	1	3240	4.39	0.036	*	0.000484
18-29	Pfizer/BioNTech	First	prepost	1	5241	14.972	0.00011	*	0.001
18-29	Janssen/Johnson & Johnson	Second or Single	prepost	1	1128	97.057	5.06e-22	*	0.037
18-29	Moderna	Second or Single	prepost	1	1831	62.587	4.37e-15	*	0.015
18-29	Pfizer/BioNTech	Second or Single	prepost	1	2750	2.698	0.101		0.000363
30-39	AstraZeneca	First	prepost	1	547	30.077	6.35e-08	*	0.022
30-39	Moderna	First	prepost	1	5016	3.409	0.065		0.000241
30-39	Pfizer/BioNTech	First	prepost	1	7617	24.636	7.07e-07	*	0.001
30-39	Janssen/Johnson & Johnson	Second or Single	prepost	1	1332	65.295	1.43e-15	*	0.019
30-39	Moderna	Second or Single	prepost	1	3168	19.331	1.13e-05	*	0.002
30-39	Pfizer/BioNTech	Second or Single	prepost	1	4572	0.023	0.879		1.84e-06
40-54	AstraZeneca	First	prepost	1	708	25.154	6.7e-07	*	0.011
40-54	Moderna	First	prepost	1	3259	0.838	0.36		8.25e-05
40-54	Pfizer/BioNTech	First	prepost	1	5110	10.161	0.001	*	0.000625
40-54	Janssen/Johnson & Johnson	Second or Single	prepost	1	810	16.31	5.89e-05	*	0.008
40-54	Moderna	Second or Single	prepost	1	2158	22	2.9e-06	*	0.004
40-54	Pfizer/BioNTech	Second or Single	prepost	1	3188	0.257	0.612		2.77e-05
55 & older	AstraZeneca	First	prepost	1	206	10.509	0.001	*	0.017
55 & older	Moderna	First	prepost	1	902	0.742	0.389		0.000247
55 & older	Pfizer/BioNTech	First	prepost	1	1225	3.561	0.059		0.000851
55 & older	Janssen/Johnson & Johnson	Second or Single	prepost	1	164	5.326	0.022	*	0.01
55 & older	Moderna	Second or Single	prepost	1	723	1.348	0.246		0.000615
55 & older	Pfizer/BioNTech	Second or Single	prepost	1	934	0.864	0.353		0.00028
