## Supplemental Table 7 for "Objective and Subjective COVID-19 Vaccine Reactogenicity by Age and Vaccine Manufacturer"

Age_bin,Gender,manufacturer,Dose,.y.,group1,group2,n1,n2,p,p.signif,padjust,p_adj_sig,effsize,magnitude
18-29,Female,AstraZeneca,First,value,post,pre,96,96,0.0899,ns,1,ns,-0.2460700232480282,small
18-29,Female,Janssen/Johnson & Johnson,Second or Single,value,post,pre,369,369,2.19e-8,****,1.0512e-6,*,-0.41658365024569105,small
18-29,Female,Moderna,First,value,post,pre,1238,1238,0.293,ns,1,ns,0.04225312126578637,negligible
18-29,Female,Moderna,Second or Single,value,post,pre,780,780,4.31e-7,****,2.0688e-5,*,-0.2570580500903685,small
18-29,Female,Pfizer/BioNTech,First,value,post,pre,1952,1952,0.157,ns,1,ns,0.045257006454181736,negligible
18-29,Female,Pfizer/BioNTech,Second or Single,value,post,pre,1149,1149,0.083,ns,1,ns,-0.07235565941576487,negligible
30-39,Female,AstraZeneca,First,value,post,pre,154,154,0.0154,*,0.7392000000000001,ns,-0.2775376593364319,small
30-39,Female,Janssen/Johnson & Johnson,Second or Single,value,post,pre,423,423,1.65e-4,***,0.00792,*,-0.26026685327144966,small
30-39,Female,Moderna,First,value,post,pre,1684,1684,0.325,ns,1,ns,0.03390903540292081,negligible
30-39,Female,Moderna,Second or Single,value,post,pre,1156,1156,0.00156,**,0.07488,ns,-0.13173129211925041,negligible
30-39,Female,Pfizer/BioNTech,First,value,post,pre,2667,2667,0.0584,ns,1,ns,0.0518428892152484,negligible
30-39,Female,Pfizer/BioNTech,Second or Single,value,post,pre,1686,1686,0.153,ns,1,ns,0.04924387698551594,negligible
40-54,Female,AstraZeneca,First,value,post,pre,166,166,3.38e-4,***,0.016224,*,-0.397596266827792,small
40-54,Female,Janssen/Johnson & Johnson,Second or Single,value,post,pre,260,260,0.11,ns,1,ns,-0.1402945656506341,negligible
40-54,Female,Moderna,First,value,post,pre,1062,1062,0.229,ns,1,ns,0.05221344313645537,negligible
40-54,Female,Moderna,Second or Single,value,post,pre,749,749,0.179,ns,1,ns,-0.06943894467028817,negligible
40-54,Female,Pfizer/BioNTech,First,value,post,pre,1637,1637,0.0895,ns,1,ns,0.05936210864962319,negligible
40-54,Female,Pfizer/BioNTech,Second or Single,value,post,pre,1110,1110,0.391,ns,1,ns,0.036414011907777516,negligible
55 & older,Female,AstraZeneca,First,value,post,pre,44,44,0.0483,*,1,ns,-0.42714771949217795,small
55 & older,Female,Janssen/Johnson & Johnson,Second or Single,value,post,pre,51,51,0.251,ns,1,ns,-0.22844904849871564,small
55 & older,Female,Moderna,First,value,post,pre,256,256,0.167,ns,1,ns,0.12218232359782089,negligible
55 & older,Female,Moderna,Second or Single,value,post,pre,235,235,0.817,ns,1,ns,-0.021327843353035097,negligible
55 & older,Female,Pfizer/BioNTech,First,value,post,pre,355,355,0.139,ns,1,ns,0.11105233576246959,negligible
55 & older,Female,Pfizer/BioNTech,Second or Single,value,post,pre,274,274,0.463,ns,1,ns,-0.06280751843116048,negligible
18-29,Male,AstraZeneca,First,value,post,pre,235,235,1.15e-9,****,5.52e-8,*,-0.5731822136007826,moderate
18-29,Male,Janssen/Johnson & Johnson,Second or Single,value,post,pre,760,760,1.22e-13,****,5.856000000000001e-12,*,-0.3838938129767871,small
18-29,Male,Moderna,First,value,post,pre,2003,2003,0.151,ns,1,ns,0.045388156183809335,negligible
18-29,Male,Moderna,Second or Single,value,post,pre,1052,1052,2.66e-8,****,1.2768e-6,*,-0.24345479430629158,small
18-29,Male,Pfizer/BioNTech,First,value,post,pre,3290,3290,0.00204,**,0.09792000000000001,ns,0.07609168672163098,negligible
18-29,Male,Pfizer/BioNTech,Second or Single,value,post,pre,1602,1602,0.706,ns,1,ns,-0.013319384994082436,negligible
30-39,Male,AstraZeneca,First,value,post,pre,394,394,1.2e-5,****,5.76e-4,*,-0.31394898038211666,small
30-39,Male,Janssen/Johnson & Johnson,Second or Single,value,post,pre,910,910,4.51e-10,****,2.1648e-8,*,-0.2939221502106146,small
30-39,Male,Moderna,First,value,post,pre,3333,3333,0.223,ns,1,ns,0.029833178932754154,negligible
30-39,Male,Moderna,Second or Single,value,post,pre,2014,2013,0.0108,*,0.5184,ns,-0.08041962018836937,negligible
30-39,Male,Pfizer/BioNTech,First,value,post,pre,4951,4951,2.33e-4,***,0.011184,*,0.07398951360284794,negligible
30-39,Male,Pfizer/BioNTech,Second or Single,value,post,pre,2887,2888,0.356,ns,1,ns,-0.02427452751890582,negligible
40-54,Male,AstraZeneca,First,value,post,pre,543,543,0.00846,**,0.40608,ns,-0.1600879238829841,negligible
40-54,Male,Janssen/Johnson & Johnson,Second or Single,value,post,pre,551,551,0.00119,**,0.057120000000000004,ns,-0.1958197893242224,negligible
40-54,Male,Moderna,First,value,post,pre,2198,2198,0.947,ns,1,ns,0.002002153710098536,negligible
40-54,Male,Moderna,Second or Single,value,post,pre,1410,1410,2.56e-5,****,0.0012288,*,-0.15878874115783542,negligible
40-54,Male,Pfizer/BioNTech,First,value,post,pre,3474,3474,0.0542,ns,1,ns,0.04620753084144931,negligible
40-54,Male,Pfizer/BioNTech,Second or Single,value,post,pre,2079,2079,0.92,ns,1,ns,-0.003115349841041885,negligible
55 & older,Male,AstraZeneca,First,value,post,pre,163,163,0.0561,ns,1,ns,-0.21240274477915136,small
55 & older,Male,Janssen/Johnson & Johnson,Second or Single,value,post,pre,114,114,0.148,ns,1,ns,-0.19237411281988026,negligible
55 & older,Male,Moderna,First,value,post,pre,647,647,0.98,ns,1,ns,-0.0013754168626602158,negligible
55 & older,Male,Moderna,Second or Single,value,post,pre,489,489,0.316,ns,1,ns,-0.06413905272779447,negligible
55 & older,Male,Pfizer/BioNTech,First,value,post,pre,871,871,0.416,ns,1,ns,0.03895247970152623,negligible
55 & older,Male,Pfizer/BioNTech,Second or Single,value,post,pre,661,661,0.702,ns,1,ns,-0.021043744100020877,negligible
