## Supplemental Table 8 for "Objective and Subjective COVID-19 Vaccine Reactogenicity by Age and Vaccine Manufacturer"

### Sheet: all
Dose	Effect	DFn	DFd	F	p	p<.05	ges
First	manufacturer	2	35427	30.099	8.69e-14	*	0.001
First	Age_bin	3	35427	30.158	1.83e-19	*	0.002
First	prepost	1	35427	201.23	1.5e-45	*	0.002
First	manufacturer:Age_bin	6	35427	4.097	0.000409	*	0.000497
First	manufacturer:prepost	2	35427	124.548	1.26e-54	*	0.002
First	Age_bin:prepost	3	35427	5.303	0.001	*	0.000127
First	manufacturer:Age_bin:prepost	6	35427	2.687	0.013	*	0.000129
Second or Single	manufacturer	2	24279	49.707	2.86e-22	*	0.003
Second or Single	Age_bin	3	24279	15.497	4.56e-10	*	0.001
Second or Single	prepost	1	24279	925.403	1.63e-199	*	0.012
Second or Single	manufacturer:Age_bin	6	24279	4.349	0.000215	*	0.00073
Second or Single	manufacturer:prepost	2	24279	163.846	2.08e-71	*	0.004
Second or Single	Age_bin:prepost	3	24279	38.173	1.33e-24	*	0.002
Second or Single	manufacturer:Age_bin:prepost	6	24279	7.193	1.1e-07	*	0.000569

### Sheet: by_vac
manufacturer	Dose	Effect	DFn	DFd	F	p	p<.05	ges
AstraZeneca	First	Age_bin	3	1903	0.938	0.421		0.000984
AstraZeneca	First	prepost	1	1903	192.007	1.14e-41	*	0.033
AstraZeneca	First	Age_bin:prepost	3	1903	3.726	0.011	*	0.002
Janssen/Johnson & Johnson	Second or Single	Age_bin	3	3583	2.872	0.035	*	0.002
Janssen/Johnson & Johnson	Second or Single	prepost	1	3583	265.771	1.08e-57	*	0.026
Janssen/Johnson & Johnson	Second or Single	Age_bin:prepost	3	3583	22.512	1.95e-14	*	0.007
Moderna	First	Age_bin	3	13199	41.536	1.05e-26	*	0.007
Moderna	First	prepost	1	13199	7.356	0.007	*	0.000159
Moderna	First	Age_bin:prepost	3	13199	1.313	0.268		8.51e-05
Moderna	Second or Single	Age_bin	3	8428	10.185	1.08e-06	*	0.002
Moderna	Second or Single	prepost	1	8428	770.266	2.65e-162	*	0.03
Moderna	Second or Single	Age_bin:prepost	3	8428	9.811	1.86e-06	*	0.001
Pfizer/BioNTech	First	Age_bin	3	20325	76.615	2.83e-49	*	0.008
Pfizer/BioNTech	First	prepost	1	20325	6.435	0.011	*	8.77e-05
Pfizer/BioNTech	First	Age_bin:prepost	3	20325	0.328	0.805		1.34e-05
Pfizer/BioNTech	Second or Single	Age_bin	3	12268	32.978	3.2e-21	*	0.006
Pfizer/BioNTech	Second or Single	prepost	1	12268	87.12	1.2e-20	*	0.002
Pfizer/BioNTech	Second or Single	Age_bin:prepost	3	12268	5.482	0.000923	*	0.000398

### Sheet: by_age
Age_bin	Dose	Effect	DFn	DFd	F	p	p<.05	ges
18-29	First	manufacturer	2	9325	25.814	6.61e-12	*	0.004
18-29	First	prepost	1	9325	94.078	3.86e-22	*	0.003
18-29	First	manufacturer:prepost	2	9325	54.895	1.99e-24	*	0.003
18-29	Second or Single	manufacturer	2	6037	56.009	7.92e-25	*	0.012
18-29	Second or Single	prepost	1	6037	877.786	3.13e-180	*	0.046
18-29	Second or Single	manufacturer:prepost	2	6037	129.549	8.16e-56	*	0.014
30-39	First	manufacturer	2	14052	20.494	1.3e-09	*	0.002
30-39	First	prepost	1	14052	113.03	2.67e-26	*	0.002
30-39	First	manufacturer:prepost	2	14052	61.553	2.42e-27	*	0.002
30-39	Second or Single	manufacturer	2	9732	41.806	8.35e-19	*	0.006
30-39	Second or Single	prepost	1	9732	867.751	8.98e-183	*	0.028
30-39	Second or Single	manufacturer:prepost	2	9732	106.446	1.86e-46	*	0.007
40-54	First	manufacturer	2	9561	15.702	1.55e-07	*	0.002
40-54	First	prepost	1	9561	54.013	2.16e-13	*	0.002
40-54	First	manufacturer:prepost	2	9561	39.017	1.33e-17	*	0.002
40-54	Second or Single	manufacturer	2	6556	9.975	4.73e-05	*	0.002
40-54	Second or Single	prepost	1	6556	303.571	1.7e-66	*	0.014
40-54	Second or Single	manufacturer:prepost	2	6556	48.781	9.35e-22	*	0.005
55 & older	First	manufacturer	2	2489	0.452	0.637		0.000261
55 & older	First	prepost	1	2489	12.875	0.000339	*	0.001
55 & older	First	manufacturer:prepost	2	2489	9.254	9.9e-05	*	0.002
55 & older	Second or Single	manufacturer	2	1954	1.962	0.141		0.001
55 & older	Second or Single	prepost	1	1954	23.275	1.51e-06	*	0.003
55 & older	Second or Single	manufacturer:prepost	2	1954	12.064	6.21e-06	*	0.004

### Sheet: by_dose
manufacturer	Effect	DFn	DFd	F	p	p<.05	ges
Moderna	Dose	1	5236	294.7	2.63e-64	*	0.009
Moderna	prepost	1	5236	460.526	5.51e-98	*	0.014
Moderna	Dose:prepost	1	5236	396.546	4.11e-85	*	0.011
Pfizer/BioNTech	Dose	1	7729	85.045	3.7e-20	*	0.002
Pfizer/BioNTech	prepost	1	7729	42.332	8.18e-11	*	0.000842
Pfizer/BioNTech	Dose:prepost	1	7729	92.642	8.3e-22	*	0.002

### Sheet: simple_simple
Age_bin	manufacturer	Dose	Effect	DFn	DFd	F	p	p<.05	ges
18-29	AstraZeneca	First	prepost	1	344	72.833	4.58e-16	*	0.069
18-29	Moderna	First	prepost	1	3441	9.518	0.002	*	0.000792
18-29	Pfizer/BioNTech	First	prepost	1	5540	4.861	0.028	*	0.00024
18-29	Janssen/Johnson & Johnson	Second or Single	prepost	1	1173	396.177	3.52e-76	*	0.114
18-29	Moderna	Second or Single	prepost	1	1941	371.69	6.4e-76	*	0.063
18-29	Pfizer/BioNTech	Second or Single	prepost	1	2923	57.866	3.76e-14	*	0.006
30-39	AstraZeneca	First	prepost	1	586	86.53	2.71e-19	*	0.049
30-39	Moderna	First	prepost	1	5353	5.133	0.024	*	0.000267
30-39	Pfizer/BioNTech	First	prepost	1	8113	1.539	0.215		5.3e-05
30-39	Janssen/Johnson & Johnson	Second or Single	prepost	1	1400	283.052	5.44e-58	*	0.068
30-39	Moderna	Second or Single	prepost	1	3403	500.868	1.3e-103	*	0.047
30-39	Pfizer/BioNTech	Second or Single	prepost	1	4929	102.521	7.3e-24	*	0.006
40-54	AstraZeneca	First	prepost	1	758	62.671	8.68e-15	*	0.026
40-54	Moderna	First	prepost	1	3426	0.106	0.745		8.9e-06
40-54	Pfizer/BioNTech	First	prepost	1	5377	1.699	0.192		8.93e-05
40-54	Janssen/Johnson & Johnson	Second or Single	prepost	1	842	82.021	9.21e-19	*	0.031
40-54	Moderna	Second or Single	prepost	1	2293	239.325	2e-51	*	0.034
40-54	Pfizer/BioNTech	Second or Single	prepost	1	3421	32.217	1.49e-08	*	0.003
55 & older	AstraZeneca	First	prepost	1	215	18.979	2.05e-05	*	0.027
55 & older	Moderna	First	prepost	1	979	0.513	0.474		0.000158
55 & older	Pfizer/BioNTech	First	prepost	1	1295	1.001	0.317		0.0002
55 & older	Janssen/Johnson & Johnson	Second or Single	prepost	1	168	5.896	0.016	*	0.01
55 & older	Moderna	Second or Single	prepost	1	791	46.473	1.84e-11	*	0.017
55 & older	Pfizer/BioNTech	Second or Single	prepost	1	995	0.31	0.578		8.71e-05
