## Supplemental Table 9 for "Objective and Subjective COVID-19 Vaccine Reactogenicity by Age and Vaccine Manufacturer"

### Sheet: all
Dose	Effect	DFn	DFd	F	p	p<.05	ges
First	manufacturer	2	35428	30.394	6.48e-14	*	0.001
First	Age_bin	3	35428	29.675	3.75e-19	*	0.002
First	prepost	1	35428	200.573	2.08e-45	*	0.002
First	manufacturer:Age_bin	6	35428	4.124	0.000382	*	0.0005
First	manufacturer:prepost	2	35428	123.898	2.39e-54	*	0.002
First	Age_bin:prepost	3	35428	5.267	0.001	*	0.000126
First	manufacturer:Age_bin:prepost	6	35428	2.654	0.014	*	0.000127
Second or Single	manufacturer	2	24278	49.559	3.32e-22	*	0.003
Second or Single	Age_bin	3	24278	15.447	4.9e-10	*	0.001
Second or Single	prepost	1	24278	923.531	4.03e-199	*	0.012
Second or Single	manufacturer:Age_bin	6	24278	4.34	0.00022	*	0.000729
Second or Single	manufacturer:prepost	2	24278	163.381	3.29e-71	*	0.004
Second or Single	Age_bin:prepost	3	24278	37.96	1.83e-24	*	0.001
Second or Single	manufacturer:Age_bin:prepost	6	24278	7.165	1.19e-07	*	0.000566

### Sheet: by_vac
manufacturer	Dose	Effect	DFn	DFd	F	p	p<.05	ges
AstraZeneca	First	Age_bin	3	1904	0.826	0.48		0.000866
AstraZeneca	First	prepost	1	1904	190.346	2.43e-41	*	0.032
AstraZeneca	First	Age_bin:prepost	3	1904	3.663	0.012	*	0.002
Janssen/Johnson & Johnson	Second or Single	Age_bin	3	3582	2.843	0.036	*	0.002
Janssen/Johnson & Johnson	Second or Single	prepost	1	3582	265.38	1.29e-57	*	0.026
Janssen/Johnson & Johnson	Second or Single	Age_bin:prepost	3	3582	22.411	2.26e-14	*	0.007
Moderna	First	Age_bin	3	13199	41.335	1.41e-26	*	0.007
Moderna	First	prepost	1	13199	7.441	0.006	*	0.000161
Moderna	First	Age_bin:prepost	3	13199	1.322	0.265		8.58e-05
Moderna	Second or Single	Age_bin	3	8428	10.144	1.15e-06	*	0.002
Moderna	Second or Single	prepost	1	8428	768.499	5.96e-162	*	0.03
Moderna	Second or Single	Age_bin:prepost	3	8428	9.748	2.04e-06	*	0.001
Pfizer/BioNTech	First	Age_bin	3	20325	76.315	4.41e-49	*	0.008
Pfizer/BioNTech	First	prepost	1	20325	6.351	0.012	*	8.66e-05
Pfizer/BioNTech	First	Age_bin:prepost	3	20325	0.326	0.806		1.33e-05
Pfizer/BioNTech	Second or Single	Age_bin	3	12268	32.951	3.33e-21	*	0.006
Pfizer/BioNTech	Second or Single	prepost	1	12268	87.034	1.25e-20	*	0.002
Pfizer/BioNTech	Second or Single	Age_bin:prepost	3	12268	5.492	0.00091	*	0.000399

### Sheet: by_age
Age_bin	Dose	Effect	DFn	DFd	F	p	p<.05	ges
18-29	First	manufacturer	2	9325	25.763	6.95e-12	*	0.004
18-29	First	prepost	1	9325	94.752	2.75e-22	*	0.003
18-29	First	manufacturer:prepost	2	9325	55.142	1.56e-24	*	0.003
18-29	Second or Single	manufacturer	2	6037	55.847	9.28e-25	*	0.012
18-29	Second or Single	prepost	1	6037	875.424	8.79e-180	*	0.046
18-29	Second or Single	manufacturer:prepost	2	6037	129.251	1.09e-55	*	0.014
30-39	First	manufacturer	2	14053	21.24	6.16e-10	*	0.002
30-39	First	prepost	1	14053	110.58	9.12e-26	*	0.002
30-39	First	manufacturer:prepost	2	14053	60.023	1.1e-26	*	0.002
30-39	Second or Single	manufacturer	2	9731	41.76	8.74e-19	*	0.006
30-39	Second or Single	prepost	1	9731	866.133	1.89e-182	*	0.028
30-39	Second or Single	manufacturer:prepost	2	9731	105.911	3.14e-46	*	0.007
40-54	First	manufacturer	2	9561	15.714	1.54e-07	*	0.002
40-54	First	prepost	1	9561	53.965	2.21e-13	*	0.002
40-54	First	manufacturer:prepost	2	9561	39.017	1.33e-17	*	0.002
40-54	Second or Single	manufacturer	2	6556	9.934	4.92e-05	*	0.002
40-54	Second or Single	prepost	1	6556	303.495	1.76e-66	*	0.014
40-54	Second or Single	manufacturer:prepost	2	6556	48.691	1.02e-21	*	0.005
55 & older	First	manufacturer	2	2489	0.457	0.633		0.000264
55 & older	First	prepost	1	2489	12.935	0.000329	*	0.001
55 & older	First	manufacturer:prepost	2	2489	9.264	9.81e-05	*	0.002
55 & older	Second or Single	manufacturer	2	1954	1.948	0.143		0.001
55 & older	Second or Single	prepost	1	1954	23.179	1.59e-06	*	0.003
55 & older	Second or Single	manufacturer:prepost	2	1954	12.034	6.39e-06	*	0.004

### Sheet: by_dose
manufacturer	Effect	DFn	DFd	F	p	p<.05	ges
Moderna	Dose	1	5236	294.163	3.4e-64	*	0.009
Moderna	prepost	1	5236	460.138	6.6e-98	*	0.014
Moderna	Dose:prepost	1	5236	394.942	8.67e-85	*	0.011
Pfizer/BioNTech	Dose	1	7729	85.127	3.55e-20	*	0.002
Pfizer/BioNTech	prepost	1	7729	42.502	7.5e-11	*	0.000845
Pfizer/BioNTech	Dose:prepost	1	7729	92.57	8.61e-22	*	0.002

### Sheet: simple_simple
Age_bin	manufacturer	Dose	Effect	DFn	DFd	F	p	p<.05	ges
18-29	AstraZeneca	First	prepost	1	344	73.151	4.01e-16	*	0.069
18-29	Moderna	First	prepost	1	3441	9.613	0.002	*	0.000801
18-29	Pfizer/BioNTech	First	prepost	1	5540	4.796	0.029	*	0.000237
18-29	Janssen/Johnson & Johnson	Second or Single	prepost	1	1173	395.632	4.32e-76	*	0.114
18-29	Moderna	Second or Single	prepost	1	1941	370.494	1.06e-75	*	0.062
18-29	Pfizer/BioNTech	Second or Single	prepost	1	2923	57.651	4.18e-14	*	0.006
30-39	AstraZeneca	First	prepost	1	587	83.307	1.12e-18	*	0.047
30-39	Moderna	First	prepost	1	5353	5.244	0.022	*	0.000273
30-39	Pfizer/BioNTech	First	prepost	1	8113	1.481	0.224		5.1e-05
30-39	Janssen/Johnson & Johnson	Second or Single	prepost	1	1399	282.234	7.72e-58	*	0.068
30-39	Moderna	Second or Single	prepost	1	3403	500.063	1.85e-103	*	0.047
30-39	Pfizer/BioNTech	Second or Single	prepost	1	4929	102.816	6.31e-24	*	0.006
40-54	AstraZeneca	First	prepost	1	758	62.718	8.49e-15	*	0.026
40-54	Moderna	First	prepost	1	3426	0.11	0.74		9.28e-06
40-54	Pfizer/BioNTech	First	prepost	1	5377	1.729	0.189		9.08e-05
40-54	Janssen/Johnson & Johnson	Second or Single	prepost	1	842	82.022	9.21e-19	*	0.031
40-54	Moderna	Second or Single	prepost	1	2293	238.94	2.38e-51	*	0.034
40-54	Pfizer/BioNTech	Second or Single	prepost	1	3421	32.296	1.43e-08	*	0.003
55 & older	AstraZeneca	First	prepost	1	215	19.051	1.98e-05	*	0.027
55 & older	Moderna	First	prepost	1	979	0.512	0.475		0.000157
55 & older	Pfizer/BioNTech	First	prepost	1	1295	0.98	0.322		0.000196
55 & older	Janssen/Johnson & Johnson	Second or Single	prepost	1	168	5.881	0.016	*	0.01
55 & older	Moderna	Second or Single	prepost	1	791	46.333	1.97e-11	*	0.017
55 & older	Pfizer/BioNTech	Second or Single	prepost	1	995	0.303	0.582		8.51e-05
