## Supplemental Table 10 for "Objective and Subjective COVID-19 Vaccine Reactogenicity by Age and Vaccine Manufacturer"

Age_bin,Gender,manufacturer,Dose,.y.,group1,group2,n1,n2,p,p.signif,padjust,p_adj_sig,effsize,magnitude
18-29,Female,AstraZeneca,First,value,post,pre,101,101,6.71e-6,****,3.2208e-4,*,0.6508465308249164,moderate
18-29,Female,Janssen/Johnson & Johnson,Second or Single,value,post,pre,380,380,6.74e-16,****,3.2352e-14,*,0.5988617134084994,moderate
18-29,Female,Moderna,First,value,post,pre,1325,1325,0.329,ns,1,ns,0.03791281130659483,negligible
18-29,Female,Moderna,Second or Single,value,post,pre,831,831,2.7699999999999997e-30,****,1.3296e-28,*,0.5723522223614886,moderate
18-29,Female,Pfizer/BioNTech,First,value,post,pre,2074,2074,0.328,ns,1,ns,-0.030359082298299925,negligible
18-29,Female,Pfizer/BioNTech,Second or Single,value,post,pre,1232,1232,4.94e-8,****,2.3712e-6,*,0.2204105045523086,small
30-39,Female,AstraZeneca,First,value,post,pre,167,167,1.41e-4,***,0.006768000000000001,*,0.42136864324062717,small
30-39,Female,Janssen/Johnson & Johnson,Second or Single,value,post,pre,442,442,4.31e-13,****,2.0687999999999997e-11,*,0.4948671072860439,small
30-39,Female,Moderna,First,value,post,pre,1808,1808,0.196,ns,1,ns,0.043003345622358614,negligible
30-39,Female,Moderna,Second or Single,value,post,pre,1257,1257,2.05e-36,****,9.84e-35,*,0.5107853632073245,moderate
30-39,Female,Pfizer/BioNTech,First,value,post,pre,2836,2836,0.642,ns,1,ns,0.012342726738231643,negligible
30-39,Female,Pfizer/BioNTech,Second or Single,value,post,pre,1828,1828,2.76e-9,****,1.3248e-7,*,0.19714711899972726,negligible
40-54,Female,AstraZeneca,First,value,post,pre,183,183,1.3e-4,***,0.006239999999999999,*,0.4043447624208749,small
40-54,Female,Janssen/Johnson & Johnson,Second or Single,value,post,pre,275,275,4.09e-5,****,0.0019632,*,0.35273289189392687,small
40-54,Female,Moderna,First,value,post,pre,1133,1133,0.486,ns,1,ns,0.029293055038950622,negligible
40-54,Female,Moderna,Second or Single,value,post,pre,799,799,6.88e-19,****,3.3024e-17,*,0.449727053327593,small
40-54,Female,Pfizer/BioNTech,First,value,post,pre,1734,1734,0.396,ns,1,ns,-0.02881440922275259,negligible
40-54,Female,Pfizer/BioNTech,Second or Single,value,post,pre,1199,1199,0.00736,**,0.35328000000000004,ns,0.10955553855804438,negligible
55 & older,Female,AstraZeneca,First,value,post,pre,47,47,0.00576,**,0.27648,ns,0.5831963708478292,moderate
55 & older,Female,Janssen/Johnson & Johnson,Second or Single,value,post,pre,51,51,0.58,ns,1,ns,0.10982235660076327,negligible
55 & older,Female,Moderna,First,value,post,pre,281,281,0.737,ns,1,ns,-0.02835342900737806,negligible
55 & older,Female,Moderna,Second or Single,value,post,pre,258,258,0.00568,**,0.27264,ns,0.24452755486547595,small
55 & older,Female,Pfizer/BioNTech,First,value,post,pre,378,378,0.616,ns,1,ns,0.0364468163446931,negligible
55 & older,Female,Pfizer/BioNTech,Second or Single,value,post,pre,297,297,0.389,ns,1,ns,0.07075484529484466,negligible
18-29,Male,AstraZeneca,First,value,post,pre,244,244,5.35e-8,****,2.5680000000000002e-6,*,0.5003057398196955,moderate
18-29,Male,Janssen/Johnson & Johnson,Second or Single,value,post,pre,794,794,9.23e-51,****,4.4304e-49,*,0.779617768642969,moderate
18-29,Male,Moderna,First,value,post,pre,2117,2117,0.0264,*,1,ns,0.06825462967816764,negligible
18-29,Male,Moderna,Second or Single,value,post,pre,1111,1111,6.880000000000001e-29,****,3.3024e-27,*,0.4799910126996702,small
18-29,Male,Pfizer/BioNTech,First,value,post,pre,3467,3467,0.19,ns,1,ns,-0.03149855629678281,negligible
18-29,Male,Pfizer/BioNTech,Second or Single,value,post,pre,1692,1692,0.00142,**,0.06816,ns,0.10979520121750354,negligible
30-39,Male,AstraZeneca,First,value,post,pre,420,420,2.88e-11,****,1.3824000000000001e-9,*,0.4653293177294703,small
30-39,Male,Janssen/Johnson & Johnson,Second or Single,value,post,pre,959,959,1.84e-33,****,8.832e-32,*,0.5611604914286811,moderate
30-39,Male,Moderna,First,value,post,pre,3546,3546,0.246,ns,1,ns,0.027528292846396366,negligible
30-39,Male,Moderna,Second or Single,value,post,pre,2148,2147,3.5899999999999998e-40,****,1.7232e-38,*,0.40909377335805736,small
30-39,Male,Pfizer/BioNTech,First,value,post,pre,5278,5278,0.139,ns,1,ns,-0.028797090642184935,negligible
30-39,Male,Pfizer/BioNTech,Second or Single,value,post,pre,3102,3103,9.01e-8,****,4.3248000000000005e-6,*,0.13588798525358464,negligible
40-54,Male,AstraZeneca,First,value,post,pre,576,576,3.1e-7,****,1.488e-5,*,0.30331152995155075,small
40-54,Male,Janssen/Johnson & Johnson,Second or Single,value,post,pre,568,568,1.59e-9,****,7.632000000000001e-8,*,0.3610749646055457,small
40-54,Male,Moderna,First,value,post,pre,2294,2294,0.867,ns,1,ns,-0.004932062850015941,negligible
40-54,Male,Moderna,Second or Single,value,post,pre,1495,1495,2.67e-20,****,1.2816e-18,*,0.34010065837323616,small
40-54,Male,Pfizer/BioNTech,First,value,post,pre,3644,3644,0.535,ns,1,ns,-0.014540876165133238,negligible
40-54,Male,Pfizer/BioNTech,Second or Single,value,post,pre,2223,2223,6.31e-4,***,0.030288000000000002,*,0.10259471267158586,negligible
55 & older,Male,AstraZeneca,First,value,post,pre,169,169,0.0134,*,0.6432,ns,0.27038067040678443,small
55 & older,Male,Janssen/Johnson & Johnson,Second or Single,value,post,pre,118,118,0.0672,ns,1,ns,0.2394209108700078,small
55 & older,Male,Moderna,First,value,post,pre,699,699,0.412,ns,1,ns,0.04393607656267283,negligible
55 & older,Male,Moderna,Second or Single,value,post,pre,534,534,7.13e-6,****,3.4224e-4,*,0.2761403298665756,small
55 & older,Male,Pfizer/BioNTech,First,value,post,pre,918,918,0.271,ns,1,ns,-0.05144821699377461,negligible
55 & older,Male,Pfizer/BioNTech,Second or Single,value,post,pre,699,699,0.993,ns,1,ns,4.57115367562452e-4,negligible
