## Supplemental Table 11 for "Objective and Subjective COVID-19 Vaccine Reactogenicity by Age and Vaccine Manufacturer"

Age_bin,Gender,manufacturer,Dose,.y.,group1,group2,n1,n2,p,p.signif,padjust,p_adj_sig,effsize,magnitude
18-29,Female,AstraZeneca,First,value,post,pre,101,101,5.86e-6,****,2.8127999999999996e-4,*,-0.6552411195032323,moderate
18-29,Female,Janssen/Johnson & Johnson,Second or Single,value,post,pre,380,380,7.57e-16,****,3.6336e-14,*,-0.5977615654195797,moderate
18-29,Female,Moderna,First,value,post,pre,1325,1325,0.323,ns,1,ns,-0.03843245880802188,negligible
18-29,Female,Moderna,Second or Single,value,post,pre,831,831,3.43e-30,****,1.6463999999999999e-28,*,-0.5713836878143048,moderate
18-29,Female,Pfizer/BioNTech,First,value,post,pre,2074,2074,0.333,ns,1,ns,0.03005213058625736,negligible
18-29,Female,Pfizer/BioNTech,Second or Single,value,post,pre,1232,1232,5.5e-8,****,2.64e-6,*,-0.21964204245679667,small
30-39,Female,AstraZeneca,First,value,post,pre,167,167,1.39e-4,***,0.006671999999999999,*,-0.4219591593229438,small
30-39,Female,Janssen/Johnson & Johnson,Second or Single,value,post,pre,442,442,4.92e-13,****,2.3616000000000003e-11,*,-0.49359683509567737,small
30-39,Female,Moderna,First,value,post,pre,1808,1808,0.196,ns,1,ns,-0.043059675687164,negligible
30-39,Female,Moderna,Second or Single,value,post,pre,1257,1257,2.6400000000000002e-36,****,1.2672e-34,*,-0.509952931275146,moderate
30-39,Female,Pfizer/BioNTech,First,value,post,pre,2836,2836,0.639,ns,1,ns,-0.012462451988119204,negligible
30-39,Female,Pfizer/BioNTech,Second or Single,value,post,pre,1828,1828,2.52e-9,****,1.2096e-7,*,-0.19764142337489093,negligible
40-54,Female,AstraZeneca,First,value,post,pre,183,183,1.29e-4,***,0.006192,*,-0.40453906262637135,small
40-54,Female,Janssen/Johnson & Johnson,Second or Single,value,post,pre,275,275,4.14e-5,****,0.0019871999999999997,*,-0.35248701893620604,small
40-54,Female,Moderna,First,value,post,pre,1133,1133,0.488,ns,1,ns,-0.02916793663225238,negligible
40-54,Female,Moderna,Second or Single,value,post,pre,799,799,6.7e-19,****,3.216e-17,*,-0.449881928961178,small
40-54,Female,Pfizer/BioNTech,First,value,post,pre,1734,1734,0.392,ns,1,ns,0.029077868404606664,negligible
40-54,Female,Pfizer/BioNTech,Second or Single,value,post,pre,1199,1199,0.00729,**,0.34992,ns,-0.1096792989979934,negligible
55 & older,Female,AstraZeneca,First,value,post,pre,47,47,0.00582,**,0.27936,ns,-0.5824636669579157,moderate
55 & older,Female,Janssen/Johnson & Johnson,Second or Single,value,post,pre,51,51,0.583,ns,1,ns,-0.10911642811204497,negligible
55 & older,Female,Moderna,First,value,post,pre,281,281,0.734,ns,1,ns,0.028709432898953946,negligible
55 & older,Female,Moderna,Second or Single,value,post,pre,258,258,0.00548,**,0.26304,ns,-0.24557370685735,small
55 & older,Female,Pfizer/BioNTech,First,value,post,pre,378,378,0.604,ns,1,ns,-0.0377307942488375,negligible
55 & older,Female,Pfizer/BioNTech,Second or Single,value,post,pre,297,297,0.393,ns,1,ns,-0.07011228731634402,negligible
18-29,Male,AstraZeneca,First,value,post,pre,244,244,5.17e-8,****,2.4816e-6,*,-0.5008670343001461,moderate
18-29,Male,Janssen/Johnson & Johnson,Second or Single,value,post,pre,794,794,1.1e-50,****,5.28e-49,*,-0.7789523859527807,moderate
18-29,Male,Moderna,First,value,post,pre,2117,2117,0.0261,*,1,ns,-0.06841313770339724,negligible
18-29,Male,Moderna,Second or Single,value,post,pre,1111,1111,8.1e-29,****,3.8880000000000004e-27,*,-0.4793511231567213,small
18-29,Male,Pfizer/BioNTech,First,value,post,pre,3467,3467,0.192,ns,1,ns,0.03134296681215847,negligible
18-29,Male,Pfizer/BioNTech,Second or Single,value,post,pre,1692,1692,0.00142,**,0.06816,ns,-0.10980763053447722,negligible
30-39,Male,AstraZeneca,First,value,post,pre,421,421,8.63e-11,****,4.1424e-9,*,-0.45306111731903115,small
30-39,Male,Janssen/Johnson & Johnson,Second or Single,value,post,pre,958,958,2.18e-33,****,1.0464e-31,*,-0.5607971677525299,moderate
30-39,Male,Moderna,First,value,post,pre,3546,3546,0.238,ns,1,ns,-0.02804342931813936,negligible
30-39,Male,Moderna,Second or Single,value,post,pre,2148,2147,4.0299999999999994e-40,****,1.9343999999999999e-38,*,-0.40882478689691193,small
30-39,Male,Pfizer/BioNTech,First,value,post,pre,5278,5278,0.144,ns,1,ns,0.028441722690224477,negligible
30-39,Male,Pfizer/BioNTech,Second or Single,value,post,pre,3102,3103,8.82e-8,****,4.2336e-6,*,-0.13598395625948823,negligible
40-54,Male,AstraZeneca,First,value,post,pre,576,576,3.14e-7,****,1.5071999999999999e-5,*,-0.3031878156519189,small
40-54,Male,Janssen/Johnson & Johnson,Second or Single,value,post,pre,568,568,1.58e-9,****,7.584e-8,*,-0.3611615959656882,small
40-54,Male,Moderna,First,value,post,pre,2294,2294,0.874,ns,1,ns,0.004689095029398171,negligible
40-54,Male,Moderna,Second or Single,value,post,pre,1495,1495,2.9e-20,****,1.392e-18,*,-0.3397694584598935,small
40-54,Male,Pfizer/BioNTech,First,value,post,pre,3644,3644,0.532,ns,1,ns,0.014658597487786732,negligible
40-54,Male,Pfizer/BioNTech,Second or Single,value,post,pre,2223,2223,6.21e-4,***,0.029808,*,-0.1027185728618236,negligible
55 & older,Male,AstraZeneca,First,value,post,pre,169,169,0.0132,*,0.6335999999999999,ns,-0.2710822101658806,small
55 & older,Male,Janssen/Johnson & Johnson,Second or Single,value,post,pre,118,118,0.067,ns,1,ns,-0.23962057815591528,small
55 & older,Male,Moderna,First,value,post,pre,699,699,0.411,ns,1,ns,-0.043985681397586296,negligible
55 & older,Male,Moderna,Second or Single,value,post,pre,534,534,7.68e-6,****,3.6863999999999994e-4,*,-0.27515245134552907,small
55 & older,Male,Pfizer/BioNTech,First,value,post,pre,918,918,0.27,ns,1,ns,0.051519919218542196,negligible
55 & older,Male,Pfizer/BioNTech,Second or Single,value,post,pre,699,699,0.994,ns,1,ns,-3.9801260722947227e-4,negligible
